# Estimation of cancer cases in transgender and gender diverse people in England

**DOI:** 10.64898/2026.04.21.26351378

**Authors:** Chloé Pasin, Sarah S Jackson, Lilly-Emma Thynne, Brigit McWade, Tanith Westerman, Rue Ball, James Kavanagh, Stewart O’Callaghan, Kyle Ring, Chloe Orkin, Alison M Berner

**Affiliations:** SHARE Collaborative, Blizard Institute, Queen Mary University of London, London, UK; Lancaster University, Lancaster, UK; Barts Cancer Institute, Queen Mary University of London, London, UK; Synnovis Analytics, London, UK; Wolfson Institute of Population Health, Queen Mary University of London, London, UK; OUTpatients Charity, London, UK; Barts Health NHS Trust, London, UK; Chelsea & Westminster Hospitals NHS Trust, London, UK

## Abstract

**Objectives:** To estimate current, and 5- and 10-year projected, number of cases of cancer per year in transgender and gender diverse (TGD) people in England, overall and by tumour type, accounting for uptake of gender affirming care (GAC).

**Design:** Population-based epidemiological modelling study using an age-stratified Monte Carlo simulations approach and the NORDPRED method for predictions.

**Setting:** Models estimating cancer case numbers for TGD people in England based on publicly available 2023 cancer surveillance data and survey-based 2025 GAC access, and predicted at 5 and 10 years hence.

**Participants:** TGD people aged 15 years and above.

**Main outcome measures:** Primary cancer cases per year overall, by gender, age group, tumour type, and current and planned GAC.

**Results:** The estimated TGD population size in England is 441547 (95% uncertainty interval (UI) 429207- 452890). Total cases per year of cancer in TGD people is expected to be 966 (95% UI 882-1069) excluding non-melanoma skin. Most cases are expected to occur in people aged 60-64. The top 5 expected cancers in TGD people are breast (19%, n = 187, 95% UI 149-241), colorectal (12%, n = 117, 95% UI 106-129), lung (11%, n = 108, 95% UI 96-122), melanoma (7.1%, n = 69, 95% UI 64-74) and urinary (6.2%, n = 60, 95% UI 54-67). Total cases of cancer in TGD people are estimated to be 1740 (95% UI 1584-1934) in 5 years and 2258 (95% UI 2066-2507) in 10 years (excluding non-melanoma skin). If TGD people were able to access their planned level of GAC, this would reduce these figures to 1555 (95% CI 1386-1766) and 2012 (95% CI 1797-2282) respectively.

**Conclusions:** This study provides prediction of cancer cases in TGD people in England, supporting the planning of service provision and training. This is vital, as with increasing disclosure, and long wait times for GAC, cancer cases in TGD people are predicted to increase.

**Summary Boxes:** *What is already known on this topic:* The annual number of cases of cancer in transgender and gender diverse (TGD) people in England is currently unknown as gender incongruence is not collected as part of the National Cancer Registration and Analysis Service. Some gender-affirming care (GAC) interventions are known to modulate cancer risk. Use of testosterone and chest reconstruction for transmasculine people is known to reduce their incidence of breast cancer compared to cisgender women. Use of oestradiol alongside medical or surgical androgen suppression has been shown to reduce the incidence of prostate cancer in transfeminine people while increasing their risk of breast cancer, compared to cisgender men.

*What this study adds:* This study found that there are likely to be approximately 966 cases of cancer (excluding non-melanoma skin) in TGD people per year in the UK. Though total annual cases of cancer in TGD people are expected to be 2258 in 10 years, improved access to gender-affirming care could reduce total cases to 2012 (a 11% reduction). These figures provide additional justification for funding to improve access to GAC via the National Health Service (NHS), as well as for training on the oncological needs of this population.
