## Supplementary Table 4 for "Estimation of cancer cases in transgender and gender diverse people in England"

### Sheet: Sheet 1
Reference group	Site	TGD group	GAC (Accessed or Both=Accessed and Planned)	Mean number of cases	Lower_95CI	Upper_95CI
Female	Anal	NBAFAB	NA	0.663632	0.548946	0.79972
Female	Anal	TM	NA	3.2624	2.93481	3.5965
Female	Biliary	NBAFAB	NA	0.573078	0.414957	0.785635
Female	Biliary	TM	NA	3.421	3.00815	3.90719
Female	Breast	NBAFAB	Accessed	29.3961	24.0725	35.1102
Female	Breast	NBAFAB	Both	18.3448	12.7731	26.2595
Female	Breast	TM	Accessed	110.269	92.1545	133.445
Female	Breast	TM	Both	63.7788	42.1054	96.6259
Female	CNSEye	NBAFAB	NA	3.39124	3.01296	3.85413
Female	CNSEye	TM	NA	8.42635	7.82185	9.07682
Female	CRC	NBAFAB	NA	9.82295	8.27994	11.7273
Female	CRC	TM	NA	47.5582	43.6084	52.0909
Female	Cervix	NBAFAB	Accessed	5.13008	4.62402	5.66884
Female	Cervix	NBAFAB	Both	3.84987	3.38706	4.37172
Female	Cervix	TM	Accessed	11.205	10.3605	12.1064
Female	Cervix	TM	Both	5.21343	4.55951	5.89303
Female	Endo	NBAFAB	NA	9.23165	8.54016	10.0531
Female	Endo	TM	NA	17.151	16.193	18.1874
Female	GO	NBAFAB	NA	2.05839	1.65741	2.58134
Female	GO	TM	NA	10.8956	9.88968	12.0333
Female	HeadNeck	NBAFAB	NA	2.87991	2.49267	3.33931
Female	HeadNeck	TM	NA	11.6782	10.803	12.6518
Female	Immunoproliferative	NBAFAB	NA	0.389032	0.280858	0.594615
Female	Immunoproliferative	TM	NA	1.62018	1.40378	1.88542
Female	Leukaemia	NBAFAB	NA	3.3281	2.92906	3.80955
Female	Leukaemia	TM	NA	10.3571	9.54658	11.2688
Female	Liver	NBAFAB	NA	1.01447	0.781658	1.33052
Female	Liver	TM	NA	4.99899	4.45969	5.61144
Female	LungTrachea	NBAFAB	NA	7.64787	5.91391	9.74758
Female	LungTrachea	TM	NA	49.1956	44.2526	54.6665
Female	Lymphoma	NBAFAB	NA	4.60904	4.09949	5.20523
Female	Lymphoma	TM	NA	5.98406	5.455	6.59738
Female	Melanoma	NBAFAB	NA	9.90681	9.0245	10.8975
Female	Melanoma	TM	NA	30.8468	28.946	32.8113
Female	Myeloma	NBAFAB	NA	1.038	0.81699	1.30127
Female	Myeloma	TM	NA	6.16284	5.5762	6.81989
Female	NonMelanomaSkin	NBAFAB	NA	42.8438	35.5677	53.2207
Female	NonMelanomaSkin	TM	NA	224.46	203.797	248.409
Female	Other	NBAFAB	NA	1.61015	1.35737	1.91886
Female	Other	TM	NA	4.03431	3.65027	4.44963
Female	Ovary	NBAFAB	Accessed	8.11661	7.33961	8.9715
Female	Ovary	NBAFAB	Both	5.91874	5.24713	6.62621
Female	Ovary	TM	Accessed	21.8946	20.0695	23.6488
Female	Ovary	TM	Both	7.4565	6.42268	8.83131
Female	Pancreas	NBAFAB	NA	2.09899	1.63299	2.69231
Female	Pancreas	TM	NA	11.3621	10.1855	12.6909
Female	Placenta	NBAFAB	Accessed	0.179729	0.0777677	0.481888
Female	Placenta	NBAFAB	Both	0.152652	0.0575217	0.442804
Female	Placenta	TM	Accessed	0.283119	0.152841	0.573727
Female	Placenta	TM	Both	0.189045	0.0853522	0.463609
Female	Sarcoma	NBAFAB	NA	0.759437	0.569391	1.00632
Female	Sarcoma	TM	NA	1.15843	0.950685	1.41171
Female	SmallIntestineOther	NBAFAB	NA	0.670655	0.515617	0.958586
Female	SmallIntestineOther	TM	NA	3.02465	2.6639	3.4224
Female	ThymusMediastinum	NBAFAB	NA	0.357928	0.236158	0.595886
Female	ThymusMediastinum	TM	NA	0.949971	0.769787	1.19478
Female	Urinary	NBAFAB	NA	3.65516	3.0265	4.40915
Female	Urinary	TM	NA	18.2635	16.7051	20.0525
Female	Uterus	NBAFAB	Accessed	5.27378	4.46616	6.12821
Female	Uterus	NBAFAB	Both	2.48704	1.98823	3.11775
Female	Uterus	TM	Accessed	24.3657	22.0203	26.7276
Female	Uterus	TM	Both	4.23267	2.97082	5.9369
Female	Vagina	NBAFAB	Accessed	0.215543	0.123447	0.497898
Female	Vagina	NBAFAB	Both	0.171991	0.0867737	0.449833
Female	Vagina	TM	Accessed	0.71495	0.562522	0.986974
Female	Vagina	TM	Both	0.388899	0.269263	0.63825
Female	Vulva	NBAFAB	NA	0.790965	0.647173	0.941481
Female	Vulva	TM	NA	3.62602	3.2755	3.99936
Male	Anal	NBAMAB	NA	0.213631	0.161849	0.280285
Male	Anal	TW	NA	1.46887	1.28127	1.6665
Male	Biliary	NBAMAB	NA	0.319594	0.225219	0.446949
Male	Biliary	TW	NA	2.50018	2.18305	2.86381
Male	Breast	NBAMAB	Accessed	5.26714	2.59117	9.2953
Male	Breast	NBAMAB	Both	6.5861	3.25611	11.5221
Male	Breast	TW	Accessed	42.5079	24.5457	68.0803
Male	Breast	TW	Both	51.0303	29.3988	82.4459
Male	CNSEye	NBAMAB	NA	2.39173	2.10377	2.72381
Male	CNSEye	TW	NA	9.43529	8.73451	10.1908
Male	CRC	NBAMAB	NA	6.84929	5.30868	9.01477
Male	CRC	TW	NA	52.6041	47.1172	58.4358
Male	Endo	NBAMAB	NA	1.52437	1.33805	1.74481
Male	Endo	TW	NA	5.06661	4.65989	5.4871
Male	GO	NBAMAB	NA	2.37724	1.74261	3.2329
Male	GO	TW	NA	19.9016	17.6496	22.2978
Male	HeadNeck	NBAMAB	NA	2.9046	2.34918	3.54557
Male	HeadNeck	TW	NA	21.7179	19.8551	23.6939
Male	Immunoproliferative	NBAMAB	NA	0.260312	0.18178	0.391377
Male	Immunoproliferative	TW	NA	1.68111	1.45978	1.94701
Male	Leukaemia	NBAMAB	NA	2.67582	2.25443	3.20165
Male	Leukaemia	TW	NA	13.1142	11.9293	14.4696
Male	Liver	NBAMAB	NA	1.07338	0.779333	1.47244
Male	Liver	TW	NA	8.71315	7.70359	9.7402
Male	LungTrachea	NBAMAB	NA	5.23504	3.53455	7.59135
Male	LungTrachea	TW	NA	46.3905	40.3032	53.0011
Male	Lymphoma	NBAMAB	NA	2.39438	2.11663	2.73325
Male	Lymphoma	TW	NA	4.98443	4.5837	5.44851
Male	Melanoma	NBAMAB	NA	3.89225	3.21044	4.76773
Male	Melanoma	TW	NA	24.2012	21.9337	26.6157
Male	Myeloma	NBAMAB	NA	0.917333	0.654017	1.28685
Male	Myeloma	TW	NA	7.59814	6.75712	8.49323
Male	NonMelanomaSkin	NBAMAB	NA	33.7271	22.128	50.9149
Male	NonMelanomaSkin	TW	NA	274.778	235.963	318.881
Male	Other	NBAMAB	NA	0.946552	0.790646	1.13561
Male	Other	TW	NA	3.52483	3.19171	3.90453
Male	Pancreas	NBAMAB	NA	1.38743	0.996674	1.9273
Male	Pancreas	TW	NA	11.4841	10.1301	12.9739
Male	Penile	NBAMAB	NA	0.229682	0.17381	0.302169
Male	Penile	TW	NA	1.59107	1.38862	1.81275
Male	Prostate	NBAMAB	Accessed	5.1314	2.89607	8.53914
Male	Prostate	NBAMAB	Both	3.22182	1.37468	6.78963
Male	Prostate	TW	Accessed	44.0201	28.2829	68.2043
Male	Prostate	TW	Both	28.5704	12.0081	58.4476
Male	Sarcoma	NBAMAB	NA	0.558667	0.440326	0.703142
Male	Sarcoma	TW	NA	1.137	0.965882	1.33465
Male	SmallIntestineOther	NBAMAB	NA	0.416731	0.315392	0.557394
Male	SmallIntestineOther	TW	NA	2.9607	2.62148	3.31116
Male	Testicular	NBAMAB	NA	4.75445	4.26756	5.28965
Male	Testicular	TW	NA	10.7746	10.0408	11.5628
Male	ThymusMediastinum	NBAMAB	NA	0.247853	0.183641	0.351054
Male	ThymusMediastinum	TW	NA	0.986005	0.837862	1.17462
Male	Urinary	NBAMAB	NA	4.25586	3.17013	5.78287
Male	Urinary	TW	NA	33.9176	30.2214	38.1142
ALL	Anal	ALL	NA	5.60854	5.15941	6.09896
ALL	Biliary	ALL	NA	6.81385	5.9375	7.77471
ALL	CNSEye	ALL	NA	23.6446	21.8632	25.5646
ALL	CRC	ALL	NA	116.834	106.119	128.706
ALL	Endo	ALL	NA	32.9737	30.7856	35.3479
ALL	GO	ALL	NA	35.2328	31.612	39.4409
ALL	HeadNeck	ALL	NA	39.1806	35.9347	42.6979
ALL	Immunoproliferative	ALL	NA	3.95064	3.50181	4.60295
ALL	Leukaemia	ALL	NA	29.4753	26.9616	32.1507
ALL	Liver	ALL	NA	15.8	14.426	17.1725
ALL	LungTrachea	ALL	NA	108.469	96.3675	122.287
ALL	Lymphoma	ALL	NA	17.9719	16.2983	19.9518
ALL	Melanoma	ALL	NA	68.8471	63.8346	73.9878
ALL	Myeloma	ALL	NA	15.7163	14.4503	17.0209
ALL	NonMelanomaSkin	ALL	NA	575.809	513.208	650.784
ALL	Other	ALL	NA	10.1158	9.08789	11.2681
ALL	Ovary_noH	ALL	NA	32.1105	29.995	34.3644
ALL	Pancreas	ALL	NA	26.3326	23.4287	29.7276
ALL	Sarcoma	ALL	NA	3.61354	2.94345	4.42838
ALL	SmallIntestineOther	ALL	NA	7.07273	6.25303	7.99052
ALL	ThymusMediastinum	ALL	NA	2.54176	2.07189	3.26354
ALL	Urinary	ALL	NA	60.0921	54.0665	66.8691
ALL	Vulva	ALL	NA	4.41699	3.95615	4.89258
ALL	Penile	ALL	NA	1.82075	1.58375	2.08946
ALL	Testicular	ALL	NA	15.5291	14.3736	16.804
ALL	Breast	ALL	Accessed	187.44	148.882	241.088
ALL	Cervix	ALL	Accessed	16.3351	15.0766	17.7448
ALL	Ovary	ALL	Accessed	30.0112	27.7726	32.3554
ALL	Placenta	ALL	Accessed	0.462848	0.235826	1.04825
ALL	Uterus	ALL	Accessed	29.6395	26.684	32.6074
ALL	Vagina	ALL	Accessed	0.930494	0.695678	1.46354
ALL	Prostate	ALL	Accessed	49.1515	31.5896	76.6772
ALL	Breast	ALL	Both	139.74	92.3435	209.26
ALL	Cervix	ALL	Both	9.0633	7.96693	10.2479
ALL	Ovary	ALL	Both	13.3752	11.7285	15.3728
ALL	Placenta	ALL	Both	0.341697	0.142072	0.916627
ALL	Uterus	ALL	Both	6.71971	5.03894	8.96926
ALL	Vagina	ALL	Both	0.560889	0.366698	1.07789
ALL	Prostate	ALL	Both	31.7922	13.6499	64.4459
Female	all_with_NonMelanoma	NBAFAB	NA+Accessed	157.653	139.252	180.212
Female	all_without_NonMelanoma	NBAFAB	NA+Accessed	114.809	103.068	128.599
Female	all_with_NonMelanoma	NBAFAB	NA+Both	140.266	121.155	162.737
Female	all_without_NonMelanoma	NBAFAB	NA+Both	97.4226	85.0171	112.361
Female	all_with_NonMelanoma	TM	NA+Accessed	647.17	594.615	703.724
Female	all_without_NonMelanoma	TM	NA+Accessed	422.709	389.134	460.505
Female	all_with_NonMelanoma	TM	NA+Both	559.697	513.269	615.935
Female	all_without_NonMelanoma	TM	NA+Both	335.237	302.649	375.34
Male	all_with_NonMelanoma	NBAMAB	NA+Accessed	89.9518	69.2	118.776
Male	all_without_NonMelanoma	NBAMAB	NA+Accessed	56.2247	45.952	69.179
Male	all_with_NonMelanoma	NBAMAB	NA+Both	89.3612	68.7041	117.556
Male	all_without_NonMelanoma	NBAMAB	NA+Both	55.6341	44.9973	68.6378
Male	all_with_NonMelanoma	TW	NA+Accessed	647.059	571.585	733.687
Male	all_without_NonMelanoma	TW	NA+Accessed	372.281	328.733	430.605
Male	all_with_NonMelanoma	TW	NA+Both	640.132	564.288	733.48
Male	all_without_NonMelanoma	TW	NA+Both	365.354	316.093	430.422
ALL	all_with_NonMelanoma	ALL	NA+Accessed	1541.83	1401.69	1707.11
ALL	all_without_NonMelanoma	ALL	NA+Accessed	966.025	881.965	1069.38
ALL	all_with_NonMelanoma	ALL	NA+Both	1429.46	1291.21	1601.07
ALL	all_without_NonMelanoma	ALL	NA+Both	853.647	761.191	972.274
